# Patient-specific alterations in blood plasma cfRNA profiles enable accurate classification of cancer patients and controls

**DOI:** 10.1101/2023.05.24.23290388

**Authors:** Annelien Morlion, Philippe Decruyenaere, Kathleen Schoofs, Jasper Anckaert, Justine Nuytens, Eveline Vanden Eynde, Kimberly Verniers, Celine Everaert, Fritz Offner, Jo Van Dorpe, Olivier Thas, Jo Vandesompele, Pieter Mestdagh

## Abstract

Circulating nucleic acids in blood plasma form an attractive resource to study human health and disease. Here, we applied mRNA capture sequencing of blood plasma cell-free RNA from 266 cancer patients and cancer-free controls (discovery n = 208, 25 cancer types; replication n = 58, 3 types). We observed cancer type-specific as well as pan-cancer alterations in cell-free transcriptomes compared to controls. Differentially abundant RNAs were heterogenous among patients and among cohorts, hampering identification of robust cancer biomarkers. Therefore, we developed a novel method that compares each individual cancer patient to a reference control population to identify so-called biomarker tail genes. The number of biomarker tail genes in a sample enables distinguishing an individual cancer patient from controls. The potential of this novel approach was confirmed in additional cohorts of 65 plasma donors (2 lymphoma types) and 24 urine donors (bladder cancer). Together, our findings demonstrate heterogeneity in cell-free RNA alterations among cancer patients and propose that case-specific alterations can be exploited for classification purposes.
