## Supplementary Table 1 for "Patient-specific alterations in blood plasma cfRNA profiles enable accurate classification of cancer patients and controls"

Cohort	DonorID	RNAID	Cancer	Abbreviation	ReplicateNr	CollectionTube	Biofluid	Sex	Age	Ethnicity	TumorLocation	HistologicalDiagnosis	Grade	TNM	Stage	Treatment	Excluded
pancancer	A009	RNA006387	acute myeloid leukemia	AML	1	EDTA	plasma	F	41-45	Caucasian	bone marrow	AML	N/A	N/A	N/A	no
pancancer	A010	RNA006388	acute myeloid leukemia	AML	2	EDTA	plasma	M	51-55	Caucasian	bone marrow	AML	N/A	N/A	N/A	no
pancancer	A011	RNA006389	acute myeloid leukemia	AML	3	EDTA	plasma	M	66-70	Caucasian	bone marrow	AML	N/A	N/A	N/A	no
pancancer	A012	RNA006390	acute myeloid leukemia	AML	4	EDTA	plasma	F	66-70	Caucasian	bone marrow	AML	N/A	N/A	N/A	no
pancancer	A013	RNA006391	acute myeloid leukemia	AML	5	EDTA	plasma	F	46-50	Caucasian	bone marrow	AML	N/A	N/A	M3	no
pancancer	A014	RNA006392	acute myeloid leukemia	AML	6	EDTA	plasma	M	61-65	Caucasian	bone marrow	AML	N/A	N/A	N/A	no
pancancer	A015	RNA006393	acute myeloid leukemia	AML	7	EDTA	plasma	F	61-65	Caucasian	bone marrow	AML	N/A	N/A	M5a	no
pancancer	A016	RNA006394	acute myeloid leukemia	AML	8	EDTA	plasma	F	56-60	Caucasian	bone marrow	AML	N/A	N/A	M3	no
pancancer	A017	RNA006395	bladder carcinoma	BLCA	1	EDTA	plasma	M	56-60	Caucasian	bladder	transitional cell carcinoma	G3	T4aN2M0	IV	no
pancancer	A018	RNA006396	bladder carcinoma	BLCA	2	EDTA	plasma	M	61-60	Caucasian	bladder	transitional cell carcinoma	G3	T4bN0M0	IV	no
pancancer	A019	RNA006397	bladder carcinoma	BLCA	3	EDTA	plasma	M	81-85	Caucasian	bladder, bones and lung mets	transitional cell carcinoma	G3	T4bNxM1	IV	no
pancancer	A020	RNA006398	bladder carcinoma	BLCA	4	EDTA	plasma	M	36-40	Caucasian	bladder	transitional cell carcinoma	G3	T3bN2M0	IV	no	x
pancancer	A021	RNA006399	bladder carcinoma	BLCA	5	EDTA	plasma	M	66-65	Caucasian	bladder, lung mets	transitional cell carcinoma	N/A	recurrence	N/A	no
pancancer	A022	RNA006400	bladder carcinoma	BLCA	6	EDTA	plasma	M	81-80	Caucasian	bladder	transitional cell carcinoma	G3	T4aN2M0	IV	no
pancancer	A023	RNA006401	bladder carcinoma	BLCA	7	EDTA	plasma	M	71-70	Caucasian	bladder, lymph nodes mets	squamous cell carcinoma	N/A	recurrence	N/A	no
pancancer	A024	RNA006402	bladder carcinoma	BLCA	8	EDTA	plasma	M	66-70	Caucasian	bladder	transitional cell carcinoma	G3	recurrence	N/A	no
pancancer	A025	RNA006403	breast carcinoma	BRCA	1	EDTA	plasma	F	66-70	Caucasian	breast, brain and bones mets	infiltrating ductal carcinoma	N/A	recurrent	N/A	no
pancancer	A026	RNA006404	breast carcinoma	BRCA	2	EDTA	plasma	F	46-50	Caucasian	breast, brain mets	infiltrating ductal carcinoma	N/A	recurrent	N/A	no
pancancer	A027	RNA006405	breast carcinoma	BRCA	3	EDTA	plasma	F	51-55	Caucasian	breast, brain mets	Paget carcinoma	N/A	recurrent	N/A	no
pancancer	A028	RNA006406	breast carcinoma	BRCA	4	EDTA	plasma	F	36-40	Caucasian	breast, ovarian mets	infiltrating ductal carcinoma	N/A	recurrent	N/A	no
pancancer	A029	RNA006407	breast carcinoma	BRCA	5	EDTA	plasma	F	66-70	Caucasian	left breast	infiltrating ductal carcinoma	G3	T4bN0M0	IIIB	no
pancancer	A030	RNA006408	breast carcinoma	BRCA	6	EDTA	plasma	F	26-30	Caucasian	left breast	infiltrating ductal carcinoma	G2	T2N2aM0	IIIA	no
pancancer	A031	RNA006409	breast carcinoma	BRCA	7	EDTA	plasma	F	46-50	Caucasian	right breast	infiltrating ductal carcinoma	G2	T2N3aM0	IIIC	no
pancancer	A032	RNA006410	breast carcinoma	BRCA	8	EDTA	plasma	F	66-70	Caucasian	right breast	infiltrating ductal carcinoma	N/A	T1bN2aM0	IIIA	no
pancancer	A033	RNA006411	cervical squamous cell carcinoma	CESC	1	EDTA	plasma	F	36-40	Caucasian	cervix, brain mets	squamous cell carcinoma	N/A	N/A	N/A	no
pancancer	A034	RNA006412	cervical squamous cell carcinoma	CESC	2	EDTA	plasma	F	41-45	Caucasian	cervix	squamous cell carcinoma	G3	T1_1N1M0	IIIB	no
pancancer	A035	RNA006413	cervical squamous cell carcinoma	CESC	3	EDTA	plasma	F	26-25	Caucasian	cervix	squamous cell carcinoma	G2-3	T1b1N1M0	IIIB	no
pancancer	A036	RNA006414	cervical squamous cell carcinoma	CESC	4	EDTA	plasma	F	46-50	Caucasian	cervix	squamous cell carcinoma	G2	T1b1N0M1	IVB	no
pancancer	A037	RNA006415	cervical squamous cell carcinoma	CESC	5	EDTA	plasma	F	51-55	Caucasian	cervix, brain mets	squamous cell carcinoma	N/A	recurrent	N/A	no
pancancer	A038	RNA006416	cervical squamous cell carcinoma	CESC	6	EDTA	plasma	F	51-55	Caucasian	cervix, brain mets	squamous cell carcinoma	N/A	recurrent	N/A	no
pancancer	A039	RNA006417	cervical squamous cell carcinoma	CESC	7	EDTA	plasma	F	41-40	Caucasian	cervix, lung mets	squamous cell carcinoma	N/A	recurrent	N/A	no
pancancer	A040	RNA006816	cervical squamous cell carcinoma	CESC	8	EDTA	plasma	F	36-40	Caucasian	cervix	squamous cell carcinoma	G3	T1b1N0M0	IB1	no
pancancer	A041	RNA006418	cholangiocarcinoma	CHOL	1	EDTA	plasma	M	41-45	Caucasian	liver	cholangiocarcinoma	G3	T3N1M0	IIIC	no
pancancer	A042	RNA006419	cholangiocarcinoma	CHOL	2	EDTA	plasma	M	56-60	Caucasian	liver	cholangiocarcinoma	G2	T3N1M0	IIIC	no
pancancer	A043	RNA006420	cholangiocarcinoma	CHOL	3	EDTA	plasma	F	71-75	Caucasian	liver	cholangiocarcinoma	G2-3	T3N1M0	IIIC	no
pancancer	A044	RNA006421	cholangiocarcinoma	CHOL	4	EDTA	plasma	M	71-70	Caucasian	liver	cholangiocarcinoma	G2	T3N1M0	IIIC	no
pancancer	A045	RNA006422	cholangiocarcinoma	CHOL	5	EDTA	plasma	M	41-45	Caucasian	liver	cholangiocarcinoma	G2-3	T3N1M0	IIIC	no
pancancer	A046	RNA006423	cholangiocarcinoma	CHOL	6	EDTA	plasma	F	66-70	Caucasian	liver	cholangiocarcinoma	G3	T3N1M0	IIIC	no
pancancer	A047	RNA006424	cholangiocarcinoma	CHOL	7	EDTA	plasma	M	51-55	Caucasian	liver	cholangiocarcinoma	G3	T3N0M0	IIIA	no
pancancer	A048	RNA006425	cholangiocarcinoma	CHOL	8	EDTA	plasma	F	76-80	Caucasian	liver	cholangiocarcinoma	G2	T3N0M0	IIIA	no
pancancer	A049	RNA006426	colon adenocarcinoma	COAD	1	EDTA	plasma	F	56-60	Caucasian	sigmoid, liver mets	adenocarcinoma	G2	T3N1aM1a	IVA	no
pancancer	A050	RNA006427	colon adenocarcinoma	COAD	2	EDTA	plasma	M	66-70	Caucasian	ascending colon, liver and omental mets	mucinous adenocarcinoma	G2	T3N1bM1b	IVB	no
pancancer	A051	RNA006428	colon adenocarcinoma	COAD	3	EDTA	plasma	F	66-70	Caucasian	sigmoid, liver mets	adenocarcinoma	N/A	T3NxM1a	IVA	no
pancancer	A052	RNA006429	colon adenocarcinoma	COAD	4	EDTA	plasma	F	66-70	Caucasian	sigmoid, liver mets	adenocarcinoma	N/A	T4bN0M1a	IVA	no
pancancer	A053	RNA006430	colon adenocarcinoma	COAD	5	EDTA	plasma	F	36-40	Caucasian	cecum, liver mets	adenocarcinoma	N/A	T3N1bM1a	IVA	no
pancancer	A054	RNA006431	colon adenocarcinoma	COAD	6	EDTA	plasma	F	61-65	Caucasian	appendix; omental, ovarian mets	mucinous adenocarcinoma	G1	T3N0M1b	IVB	no
pancancer	A055	RNA006432	colon adenocarcinoma	COAD	7	EDTA	plasma	F	56-60	Caucasian	descending colon, liver mets	adenocarcinoma	G2	T3N1bM1a	IVA	no
pancancer	A056	RNA006433	colon adenocarcinoma	COAD	8	EDTA	plasma	M	56-60	Caucasian	transverse colon, liver mets	adenocarcinoma	G2	T4bN0M1a	IVA	no
pancancer	A001	RNA006585	no	CONTROL	1	EDTA	plasma	M	46-50	Caucasian	N/A	N/A	N/A	N/A	N/A	no
pancancer	A002	RNA006586	no	CONTROL	2	EDTA	plasma	M	61-60	Caucasian	N/A	N/A	N/A	N/A	N/A	no
pancancer	A003	RNA006587	no	CONTROL	3	EDTA	plasma	F	46-45	Caucasian	N/A	N/A	N/A	N/A	N/A	no
pancancer	A004	RNA006588	no	CONTROL	4	EDTA	plasma	F	46-50	Caucasian	N/A	N/A	N/A	N/A	N/A	no
pancancer	A005	RNA006589	no	CONTROL	5	EDTA	plasma	F	56-60	Caucasian	N/A	N/A	N/A	N/A	N/A	no
pancancer	A006	RNA006818	no	CONTROL	6	EDTA	plasma	M	61-65	Caucasian	N/A	N/A	N/A	N/A	N/A	no
pancancer	A007	RNA006819	no	CONTROL	7	EDTA	plasma	M	66-70	Caucasian	N/A	N/A	N/A	N/A	N/A	no
pancancer	A008	RNA006820	no	CONTROL	8	EDTA	plasma	F	51-55	Caucasian	N/A	N/A	N/A	N/A	N/A	no
pancancer	A057	RNA006434	diffuse large B-cell lymphoma	DLBCL	1	EDTA	plasma	F	66-70	Caucasian	bone marrow; pelvis; lymph nodes	DLBCL	N/A	N/A	N/A	no
pancancer	A058	RNA006435	diffuse large B-cell lymphoma	DLBCL	2	EDTA	plasma	F	61-60	Caucasian	soft tissues; lymph nodes	DLBCL	N/A	N/A	N/A	no
pancancer	A059	RNA006436	diffuse large B-cell lymphoma	DLBCL	3	EDTA	plasma	M	41-45	Caucasian	brain	DLBCL	N/A	N/A	N/A	no
pancancer	A060	RNA006437	diffuse large B-cell lymphoma	DLBCL	4	EDTA	plasma	M	66-70	Caucasian	brain	DLBCL	N/A	N/A	N/A	no	x
pancancer	A061	RNA006438	diffuse large B-cell lymphoma	DLBCL	5	EDTA	plasma	M	81-85	Caucasian	lymph nodes; nasal cavity; soft tissue of the H&N	DLBCL	N/A	N/A	N/A	no
pancancer	A062	RNA006439	diffuse large B-cell lymphoma	DLBCL	6	EDTA	plasma	F	61-60	Caucasian	nasopharynx; tonsils; lymph nodes	DLBCL	N/A	N/A	N/A	no
pancancer	A063	RNA006440	diffuse large B-cell lymphoma	DLBCL	7	EDTA	plasma	M	81-85	Caucasian	testis; lymph nodes	DLBCL	N/A	N/A	N/A	no
pancancer	A064	RNA006441	diffuse large B-cell lymphoma	DLBCL	8	EDTA	plasma	M	66-70	Caucasian	tonsil; lymph nodes	DLBCL	N/A	N/A	N/A	no
pancancer	A065	RNA006450	esophageal carcinoma	ESCA	1	EDTA	plasma	M	56-55	Caucasian	esophagus	squamous cell carcinoma	G2	T3N3M0	IIIC	no
pancancer	A066	RNA006451	esophageal carcinoma	ESCA	2	EDTA	plasma	F	46-50	Caucasian	esophagus	squamous cell carcinoma	N/A	T3N3M0	IIIC	no
pancancer	A067	RNA006452	esophageal carcinoma	ESCA	3	EDTA	plasma	F	71-70	Caucasian	esophagus	adenocarcinoma	G2	T3N3M0	IIIC	no
pancancer	A068	RNA006453	esophageal carcinoma	ESCA	4	EDTA	plasma	F	56-60	Caucasian	esophagus	adenocarcinoma	G2-3	T3N3M0	IVA	no
pancancer	A069	RNA006454	esophageal carcinoma	ESCA	5	EDTA	plasma	F	36-40	Caucasian	esophagus	squamous cell carcinoma	G3	T4bN2M0	IIIB	no
pancancer	A070	RNA006455	esophageal carcinoma	ESCA	6	EDTA	plasma	M	51-55	Caucasian	esophagus	squamous cell carcinoma	G3	T3N3M0	IVA	no
pancancer	A071	RNA006456	esophageal carcinoma	ESCA	7	EDTA	plasma	F	61-65	Caucasian	esophagus	squamous cell carcinoma	N/A	T3N2M0	IIIB	no
pancancer	A072	RNA006457	esophageal carcinoma	ESCA	8	EDTA	plasma	M	61-60	Caucasian	esophagus, liver mets	squamous cell carcinoma	G3	T3N1M1	IVB	no
pancancer	A073	RNA006466	glioblastoma multiforme	GBM	1	EDTA	plasma	F	61-65	Caucasian	left frontal lobe	glioblastoma	G5	N/A	N/A	temodal
pancancer	A074	RNA006467	glioblastoma multiforme	GBM	2	EDTA	plasma	F	71-75	Caucasian	right frontal lobe	glioblastoma	G4	N/A	N/A	Radiation Therapy, temozolomide
pancancer	A075	RNA006468	glioblastoma multiforme	GBM	3	EDTA	plasma	F	71-75	Caucasian	right temporal lobe	glioblastoma	G4	N/A	N/A	no
pancancer	A076	RNA006469	glioblastoma multiforme	GBM	4	EDTA	plasma	F	51-55	Caucasian	left fronto-parietal lobe	glioblastoma	G4	N/A	N/A	no
pancancer	A077	RNA006470	glioblastoma multiforme	GBM	5	EDTA	plasma	F	61-65	Caucasian	right temporal lobe	glioblastoma	G4	N/A	N/A	no
pancancer	A078	RNA006471	glioblastoma multiforme	GBM	6	EDTA	plasma	F	31-35	Caucasian	left temporal lobe	glioblastoma	G4	N/A	N/A	avastin, irinotecan, radiation therapy
pancancer	A079	RNA006472	glioblastoma multiforme	GBM	7	EDTA	plasma	M	46-50	Caucasian	left parietal lobe	glioblastoma	G4	N/A	N/A	temodal
pancancer	A080	RNA006473	glioblastoma multiforme	GBM	8	EDTA	plasma	M	56-60	Caucasian	right temporal lobe	glioblastoma	G4	N/A	N/A	no
pancancer	A081	RNA006474	head and neck carcinoma	HNC	1	EDTA	plasma	M	46-50	Caucasian	cheek	squamous cell carcinoma	G2	T4aN1M0	IVA	no
pancancer	A082	RNA006475	head and neck carcinoma	HNC	2	EDTA	plasma	F	71-75	Caucasian	mandibular alveolar process	squamous cell carcinoma	G1	T4aN0M0	IVA	no	x
pancancer	A083	RNA006476	head and neck carcinoma	HNC	3	EDTA	plasma	F	41-45	Caucasian	hard palate	adenoid cystic carcinoma	G2	T4aN0M0	IVA	no
pancancer	A084	RNA006477	head and neck carcinoma	HNC	4	EDTA	plasma	M	81-85	Caucasian	hard palate	squamous cell carcinoma	G1	T4aN0M0	IVA	no
pancancer	A085	RNA006478	head and neck carcinoma	HNC	5	EDTA	plasma	M	61-65	Caucasian	mandibular alveolar process	squamous cell carcinoma	G3	T4aN0M0	IVA	no
pancancer	A086	RNA006479	head and neck carcinoma	HNC	6	EDTA	plasma	F	36-40	Caucasian	floor of the mouth	adenoid cystic carcinoma	N/A	T4aN0M0	IVA	no
pancancer	A087	RNA006480	head and neck carcinoma	HNC	7	EDTA	plasma	M	46-50	Caucasian	laryngopharynx	squamous cell carcinoma	G3	T2N2bM0	IVA	no
pancancer	A088	RNA006481	head and neck carcinoma	HNC	8	EDTA	plasma	M	61-65	Caucasian	laryngopharynx	squamous cell carcinoma	G3	T4aN2cM0	IVA	no
pancancer	A089	RNA006490	clear cell carcinoma of kidney	KIRC	1	EDTA	plasma	M	61-65	Caucasian	right kidney, lung and brain mets	renal cell carcinoma, clear cell type	G2	T1aN0M1	IV	no
pancancer	A090	RNA006491	clear cell carcinoma of kidney	KIRC	2	EDTA	plasma	F	76-80	Caucasian	left kidney, adrenal gland mets	renal cell carcinoma, clear cell type	G4	T3aN0M1	IV	no
pancancer	A091	RNA006492	clear cell carcinoma of kidney	KIRC	3	EDTA	plasma	F	66-70	Caucasian	left kidney, adrenal gland mets	renal cell carcinoma, clear cell type	G3	T3aN0M1	IV	no
pancancer	A092	RNA006493	clear cell carcinoma of kidney	KIRC	4	EDTA	plasma	M	41-45	Caucasian	left kidney, adrenal gland mets	renal cell carcinoma, clear cell type	G4	T3bN1M1	IV	no
pancancer	A093	RNA006494	clear cell carcinoma of kidney	KIRC	5	EDTA	plasma	M	66-65	Caucasian	right kidney, lung mets	renal cell carcinoma, clear cell type	N/A	T3NxM1	IV	no
pancancer	A094	RNA006495	clear cell carcinoma of kidney	KIRC	6	EDTA	plasma	M	46-50	Caucasian	right kidney, adrenal gland mets	renal cell carcinoma, clear cell type	G3	T2aN0M1	IV	no
pancancer	A095	RNA006496	clear cell carcinoma of kidney	KIRC	7	EDTA	plasma	M	61-65	Caucasian	right kidney, adrenal gland mets	renal cell carcinoma, clear cell type	G2	T2bN0M1	IV	no
pancancer	A096	RNA006497	clear cell carcinoma of kidney	KIRC	8	EDTA	plasma	M	46-50	Caucasian	right kidney, lung mets	renal cell carcinoma, clear cell type	G4	T3aN0M1	IV	no
pancancer	A097	RNA006498	anaplastic astrocytoma - glioma	ANA	1	EDTA	plasma	M	46-50	Caucasian	N/A	anaplastic astrocytoma	G3	N/A	N/A	no
pancancer	A098	RNA006499	anaplastic astrocytoma - glioma	ANA	2	EDTA	plasma	F	51-55	Caucasian	left parietal lobe	anaplastic astrocytoma	G3	N/A	N/A	no
pancancer	A099	RNA006500	anaplastic astrocytoma - glioma	ANA	3	EDTA	plasma	F	31-35	Caucasian	left temporal lobe	anaplastic astrocytoma	G3	N/A	N/A	no
pancancer	A100	RNA006501	anaplastic astrocytoma - glioma	ANA	4	EDTA	plasma	M	31-35	Caucasian	right frontal lobe	anaplastic astrocytoma	G3	N/A	N/A	no
pancancer	A101	RNA006502	anaplastic astrocytoma - glioma	ANA	5	EDTA	plasma	F	61-65	Caucasian	left temporal lobe	anaplastic astrocytoma	G3	N/A	N/A	no
pancancer	A102	RNA006503	anaplastic astrocytoma - glioma	ANA	6	EDTA	plasma	F	31-35	Caucasian	left parietal lobe	anaplastic astrocytoma	G3	N/A	N/A	no
pancancer	A103	RNA006504	anaplastic astrocytoma - glioma	ANA	7	EDTA	plasma	F	36-40	Caucasian	left temporal lobe	anaplastic astrocytoma	G3	N/A	N/A	no
pancancer	A104	RNA006505	anaplastic astrocytoma - glioma	ANA	8	EDTA	plasma	F	66-70	Caucasian	parietal lobe	anaplastic astrocytoma	G3	N/A	N/A	no
pancancer	A105	RNA006482	liver hepatocellular carcinoma	LIHC	1	EDTA	plasma	F	76-80	Caucasian	liver	hepatocellular carcinoma	G2	T3aN0M0	IIIA	no
pancancer	A106	RNA006483	liver hepatocellular carcinoma	LIHC	2	EDTA	plasma	M	36-40	Caucasian	liver	hepatocellular carcinoma	G2	T3aN0M0	IIIA	no
pancancer	A107	RNA006484	liver hepatocellular carcinoma	LIHC	3	EDTA	plasma	F	51-55	Caucasian	liver	hepatocellular carcinoma	G3	T3aN0M0	IIIA	no
pancancer	A108	RNA006485	liver hepatocellular carcinoma	LIHC	4	EDTA	plasma	F	51-55	Caucasian	liver	hepatocellular carcinoma	N/A	T3aN0M0	IIIA	no
pancancer	A109	RNA006486	liver hepatocellular carcinoma	LIHC	5	EDTA	plasma	F	51-55	Caucasian	liver	hepatocellular carcinoma	G2	T3aN0M0	IIIA	no
pancancer	A110	RNA006487	liver hepatocellular carcinoma	LIHC	6	EDTA	plasma	M	61-65	Caucasian	liver	hepatocellular carcinoma	G2	T3aN0M0	IIIA	no
pancancer	A111	RNA006488	liver hepatocellular carcinoma	LIHC	7	EDTA	plasma	F	16-20	Caucasian	liver	hepatocellular carcinoma	N/A	T4N0M0	IIIB	no
pancancer	A112	RNA006489	liver hepatocellular carcinoma	LIHC	8	EDTA	plasma	M	61-65	Caucasian	liver	hepatocellular carcinoma	G2	T3N0M0	IIIA	no
pancancer	A113	RNA006514	lung adenocarcinoma	LUAD	1	EDTA	plasma	M	56-60	Caucasian	lung, brain mets	adenocarcinoma	N/A	recurrent	N/A	no
pancancer	A114	RNA006515	lung adenocarcinoma	LUAD	2	EDTA	plasma	F	61-65	Caucasian	upper lobe of the left lung, pleural mets	adenocarcinoma	G1	T3N2M1a	IV	no
pancancer	A115	RNA006516	lung adenocarcinoma	LUAD	3	EDTA	plasma	F	81-85	Caucasian	upper lobe of the right lung, pleural mets	adenocarcinoma	N/A	T2aN1M1a	IV	no
pancancer	A116	RNA006517	lung adenocarcinoma	LUAD	4	EDTA	plasma	M	61-65	Caucasian	lung, adrenal gland mets	adenocarcinoma	G3	recurrent	N/A	no
pancancer	A117	RNA006518	lung adenocarcinoma	LUAD	5	EDTA	plasma	F	76-80	Caucasian	upper lobe of the right lung, left lung mets	adenocarcinoma	N/A	T4N0M1a	IV	no
pancancer	A118	RNA006519	lung adenocarcinoma	LUAD	6	EDTA	plasma	M	56-60	Caucasian	lung, brain mets	adenocarcinoma	N/A	recurrent	N/A	no
pancancer	A119	RNA006520	lung adenocarcinoma	LUAD	7	EDTA	plasma	M	66-70	Caucasian	lung, brain mets	adenocarcinoma	N/A	recurrent	N/A	no
pancancer	A120	RNA006521	lung adenocarcinoma	LUAD	8	EDTA	plasma	M	56-60	Caucasian	lung, brain mets	adenocarcinoma	N/A	T3NxM1b	IVA	no
pancancer	A121	RNA006522	lung squamous cell carcinoma	LUSC	1	EDTA	plasma	M	56-60	Caucasian	lung mts	squamous cell carcinoma	N/A	recurrent	N/A	no	x
pancancer	A122	RNA006523	lung squamous cell carcinoma	LUSC	2	EDTA	plasma	F	66-70	Caucasian	upper lobe of the right lung	squamous cell carcinoma	G3	T4N2M0	IIIB	no
pancancer	A123	RNA006524	lung squamous cell carcinoma	LUSC	3	EDTA	plasma	F	66-70	Caucasian	upper lobe of the right lung	squamous cell carcinoma	N/A	T4N2M0	IIIB	no
pancancer	A124	RNA006525	lung squamous cell carcinoma	LUSC	4	EDTA	plasma	M	66-70	Caucasian	upper lobe of the right lung	squamous cell carcinoma	G1	T4N2M0	IIIB	no
pancancer	A125	RNA006526	lung squamous cell carcinoma	LUSC	5	EDTA	plasma	F	66-70	Caucasian	lung, brain mets	squamous cell carcinoma	N/A	recurrent	N/A	no
pancancer	A126	RNA006527	lung squamous cell carcinoma	LUSC	6	EDTA	plasma	M	66-65	Caucasian	lung, brain mets	squamous cell carcinoma	N/A	recurrent	N/A	no
pancancer	A127	RNA006528	lung squamous cell carcinoma	LUSC	7	EDTA	plasma	M	71-75	Caucasian	upper lobe of the left lung	squamous cell carcinoma	N/A	T4N2M0	IIIB	no
pancancer	A128	RNA006529	lung squamous cell carcinoma	LUSC	8	EDTA	plasma	M	76-80	Caucasian	upper lobe of the left lung	squamous cell carcinoma	G2	T1bN0M1a	IV	no
pancancer	A129	RNA006530	ovarian serous adenocarcinoma	OV	1	EDTA	plasma	F	56-60	Caucasian	ovary, omental mets	serous papillary cystadenocarcinoma	G2	T3cN1M0	IIIC	no
pancancer	A130	RNA006531	ovarian serous adenocarcinoma	OV	2	EDTA	plasma	F	56-60	Caucasian	ovary, omental mets	serous papillary cystadenocarcinoma	G3	T3cN1M0	IIIC	no
pancancer	A131	RNA006532	ovarian serous adenocarcinoma	OV	3	EDTA	plasma	F	66-70	Caucasian	ovary, omental mets	serous papillary cystadenocarcinoma	G3	T3bN1M0	IIIC	no
pancancer	A132	RNA006533	ovarian serous adenocarcinoma	OV	4	EDTA	plasma	F	66-65	Caucasian	ovary, omental mets	serous cystadenocarcinoma	G1	T3cN0M0	IIIC	no
pancancer	A133	RNA006534	ovarian serous adenocarcinoma	OV	5	EDTA	plasma	F	41-45	Caucasian	ovary, omental mets	serous papillary cystadenocarcinoma	G2	T3cN0M0	IIIC	no
pancancer	A134	RNA006535	ovarian serous adenocarcinoma	OV	6	EDTA	plasma	F	71-75	Caucasian	ovary, omental mets	serous papillary cystadenocarcinoma	G2	T3cN0M0	IIIC	no
pancancer	A135	RNA006536	ovarian serous adenocarcinoma	OV	7	EDTA	plasma	F	46-50	Caucasian	ovary, spleen mts	serous papillary cystadenocarcinoma	G3	T3bN0M1	IV	no
pancancer	A136	RNA006537	ovarian serous adenocarcinoma	OV	8	EDTA	plasma	F	46-45	Caucasian	ovary, skin mts	serous papillary cystadenocarcinoma	N/A	T3cN0M1	IVB	no
pancancer	A137	RNA006538	pancreatic adenocarcinoma	PAAD	1	EDTA	plasma	M	76-80	Caucasian	pancreas	adenocarcinoma	N/A	recurrent	N/A	no
pancancer	A138	RNA006539	pancreatic adenocarcinoma	PAAD	2	EDTA	plasma	M	26-30	Caucasian	pancreas, liver mets	adenocarcinoma	G2	recurrent	N/A	no
pancancer	A139	RNA006540	pancreatic adenocarcinoma	PAAD	3	EDTA	plasma	M	46-50	Caucasian	pancreas, liver mets	adenocarcinoma	N/A	recurrent	N/A	no
pancancer	A140	RNA006541	pancreatic adenocarcinoma	PAAD	4	EDTA	plasma	M	51-55	Caucasian	pancreas, liver mets	adenocarcinoma	G1	T3NxM1	IV	no
pancancer	A141	RNA006542	pancreatic adenocarcinoma	PAAD	5	EDTA	plasma	F	66-65	Caucasian	pancreas, peritoneum mets	adenocarcinoma	N/A	T3NxM1	IV	no
pancancer	A142	RNA006543	pancreatic adenocarcinoma	PAAD	6	EDTA	plasma	F	56-60	Caucasian	pancreas, liver mets	adenocarcinoma	G2	T3N0M1	IV	no
pancancer	A143	RNA006544	pancreatic adenocarcinoma	PAAD	7	EDTA	plasma	F	56-60	Caucasian	pancreas, liver mets	adenocarcinoma	G3	T3NxM1	IV	no
pancancer	A144	RNA006545	pancreatic adenocarcinoma	PAAD	8	EDTA	plasma	M	51-50	Caucasian	pancreas, liver mets	adenocarcinoma	G2	T3NxM1	IV	no
pancancer	A145	RNA006546	prostate adenocarcinoma	PRAD	1	EDTA	plasma	M	66-70	Caucasian	prostate	adenocarcinoma	N/A	recurrent	N/A	no
pancancer	A146	RNA006547	prostate adenocarcinoma	PRAD	2	EDTA	plasma	M	51-55	Caucasian	prostate	adenocarcinoma	N/A	recurrent	N/A	no
pancancer	A147	RNA006548	prostate adenocarcinoma	PRAD	3	EDTA	plasma	M	61-65	Caucasian	prostate	adenocarcinoma	N/A	recurrent	N/A	no
pancancer	A148	RNA006549	prostate adenocarcinoma	PRAD	4	EDTA	plasma	M	66-65	Caucasian	prostate, brain mets	adenocarcinoma	N/A	recurrent	N/A	zoladex
pancancer	A149	RNA006550	prostate adenocarcinoma	PRAD	5	EDTA	plasma	M	61-65	Caucasian	prostate	adenocarcinoma	N/A	recurrent	N/A	no
pancancer	A150	RNA006551	prostate adenocarcinoma	PRAD	6	EDTA	plasma	M	61-65	Caucasian	prostate, bones mets	adenocarcinoma	N/A	T3bNxM1b	IV	no
pancancer	A151	RNA006552	prostate adenocarcinoma	PRAD	7	EDTA	plasma	M	61-65	Caucasian	prostate, lymph nodes mets	adenocarcinoma	N/A	recurrent	N/A	no
pancancer	A152	RNA006817	prostate adenocarcinoma	PRAD	8	EDTA	plasma	M	66-70	Caucasian	prostate, lymph nodes mets	adenocarcinoma	N/A	T3aN1M0	III	no
pancancer	A153	RNA006553	rectum adenocarcinoma	READ	1	EDTA	plasma	F	56-60	Caucasian	rectum, liver and omental mets	mucinous adenocarcinoma	G2	T4bN2bM1b	IVB	no
pancancer	A154	RNA006554	rectum adenocarcinoma	READ	2	EDTA	plasma	M	46-50	Caucasian	rectum, sigmoid, liver mets	adenocarcinoma	G1	T3N0M1a	IVA	no
pancancer	A155	RNA006555	rectum adenocarcinoma	READ	3	EDTA	plasma	F	56-60	Caucasian	rectum liver mets	adenocarcinoma	N/A	T3N2aM1a	IVA	no
pancancer	A156	RNA006556	rectum adenocarcinoma	READ	4	EDTA	plasma	M	71-75	Caucasian	rectum, liver, lung mets	adenocarcinoma	N/A	T3N1aM1b	IVB	no
pancancer	A157	RNA006557	rectum adenocarcinoma	READ	5	EDTA	plasma	M	36-40	Caucasian	rectum, liver mets	adenocarcinoma	G2	T3N0M1a	IVA	no
pancancer	A158	RNA006558	rectum adenocarcinoma	READ	6	EDTA	plasma	M	66-65	Caucasian	rectum, liver mets	adenocarcinoma	N/A	T3N0M1a	IVA	no
pancancer	A159	RNA006559	rectum adenocarcinoma	READ	7	EDTA	plasma	M	71-75	Caucasian	rectum, liver mets	adenocarcinoma	G2	T3N1bM1a	IVA	no
pancancer	A160	RNA006560	rectum adenocarcinoma	READ	8	EDTA	plasma	F	56-60	Caucasian	rectum, liver mets	adenocarcinoma	N/A	T4bN1bM1a	IVA	no
pancancer	A161	RNA006561	sarcoma	SARC	1	EDTA	plasma	M	51-55	Caucasian	soft tissue of the thigh	synovial sarcoma	G3	T4N0M0	IIIB	no
pancancer	A162	RNA006562	sarcoma	SARC	2	EDTA	plasma	M	66-70	Caucasian	soft tissue of the thigh	liposarcoma	G3	T4N0M0	IIIB	no
pancancer	A163	RNA006563	sarcoma	SARC	3	EDTA	plasma	M	76-80	Caucasian	soft tissue of the thigh, local recurrence	liposarcoma	G1	recurrent	N/A	no
pancancer	A164	RNA006564	sarcoma	SARC	4	EDTA	plasma	F	61-65	Caucasian	soft tissue around knee	myxofibrosarcoma	G3	T2N0M0	IIIA	no
pancancer	A165	RNA006565	sarcoma	SARC	5	EDTA	plasma	M	51-50	Caucasian	soft tissue of the thigh	undifferentiated pleomorphic sarcoma	G3	T4N0M0	IIIB	no
pancancer	A166	RNA006566	sarcoma	SARC	6	EDTA	plasma	M	66-70	Caucasian	soft tissue under mandibular area	myxofibrosarcoma	G3	T3N0M0	N/A	no
pancancer	A167	RNA006567	sarcoma	SARC	7	EDTA	plasma	M	51-55	Caucasian	soft tissue of anterior abdominal wall	undifferentiated pleomorphic sarcoma	G3	T2N0M0	IIIA	no
pancancer	A168	RNA006568	sarcoma	SARC	8	EDTA	plasma	F	46-45	Caucasian	soft tissue in axillary region	mixoid liposarcoma	G3	T2N0M0	IIIA	no
pancancer	A169	RNA006506	skin melanoma	SKCM	1	EDTA	plasma	M	66-70	Caucasian	skin of the back	pigmented nodular melanoma	N/A	T1bN1bM0	IIIC	no
pancancer	A170	RNA006507	skin melanoma	SKCM	2	EDTA	plasma	M	71-70	Caucasian	skin, brain mets	non-pigmented melanoma, epithelioid cell type	N/A	recurrent	N/A	no
pancancer	A171	RNA006508	skin melanoma	SKCM	3	EDTA	plasma	M	46-45	Caucasian	skin, esophagus	melanoma, epithelioid cell type	N/A	T4bN3M0	IIIC	no
pancancer	A172	RNA006509	skin melanoma	SKCM	4	EDTA	plasma	F	46-50	Caucasian	skin and lymph nodes mets	non-pigmented melanoma, epithelioid cell type	N/A	recurrent	N/A	no
pancancer	A173	RNA006510	skin melanoma	SKCM	5	EDTA	plasma	F	51-50	Caucasian	skin of the left foot	non-pigmented melanoma, epithelioid cell type	N/A	T3N3M0	IIIC	no
pancancer	A174	RNA006511	skin melanoma	SKCM	6	EDTA	plasma	M	76-80	Caucasian	skin of the abdomen	pigmented nodular melanoma, epithelioid cell type	N/A	T3bN2cM0	IIIB	no
pancancer	A175	RNA006512	skin melanoma	SKCM	7	EDTA	plasma	F	46-50	Caucasian	skin, brain mets	pigmented melanoma, epithelioid cell type	N/A	recurrent	N/A	no
pancancer	A176	RNA006513	skin melanoma	SKCM	8	EDTA	plasma	F	66-70	Caucasian	skin, brain mets	pigmented melanoma, epithelioid and spindle cell type	N/A	recurrent	N/A	Reaferon
pancancer	A177	RNA006458	stomach adenocarcinoma	STAD	1	EDTA	plasma	F	61-65	Caucasian	stomach, peritoneum mets	adenocarcinoma	N/A	T3NxM1	IV	no
pancancer	A178	RNA006459	stomach adenocarcinoma	STAD	2	EDTA	plasma	F	66-70	Caucasian	stomach, ovarian mets	adenocarcinoma	N/A	recurrent	N/A	no
pancancer	A179	RNA006460	stomach adenocarcinoma	STAD	3	EDTA	plasma	F	71-70	Caucasian	stomach	adenocarcinoma	G3	T4bN0M0	IIIA	no
pancancer	A180	RNA006461	stomach adenocarcinoma	STAD	4	EDTA	plasma	F	51-55	Caucasian	stomach, ovarian mets	adenocarcinoma	G3	T3NxM1	IV	no
pancancer	A181	RNA006462	stomach adenocarcinoma	STAD	5	EDTA	plasma	M	56-60	Caucasian	stomach	adenocarcinoma	G3	T3N2M0	IIIA	no
pancancer	A182	RNA006463	stomach adenocarcinoma	STAD	6	EDTA	plasma	F	66-70	Caucasian	stomach	adenocarcinoma	G3	T3N3aM0	IIIB	no
pancancer	A183	RNA006464	stomach adenocarcinoma	STAD	7	EDTA	plasma	M	41-45	Caucasian	stomach	adenocarcinoma	G3	T4bN1M0	IIIB	no
pancancer	A184	RNA006465	stomach adenocarcinoma	STAD	8	EDTA	plasma	M	46-50	Caucasian	stomach	adenocarcinoma	G3	T3N2M0	IIIA	no
pancancer	A185	RNA006569	testicular germ cell tumor - seminoma	TGCT	1	EDTA	plasma	M	26-30	Caucasian	testis, lymph nodes mets	seminoma	N/A	recurrent	N/A	no
pancancer	A186	RNA006570	testicular germ cell tumor - seminoma	TGCT	2	EDTA	plasma	M	46-50	Caucasian	testis, lymph nodes mets	seminoma	N/A	recurrent	N/A	no
pancancer	A187	RNA006571	testicular germ cell tumor - seminoma	TGCT	3	EDTA	plasma	M	31-35	Caucasian	testis	seminoma	N/A	T2N0M0	I	no
pancancer	A188	RNA006572	testicular germ cell tumor - seminoma	TGCT	4	EDTA	plasma	M	31-30	Caucasian	testis	seminoma	N/A	T2N0M0	I	no
pancancer	A189	RNA006573	testicular germ cell tumor - seminoma	TGCT	5	EDTA	plasma	M	26-30	Caucasian	testis	seminoma	N/A	T2N0M0	I	no
pancancer	A190	RNA006574	testicular germ cell tumor - seminoma	TGCT	6	EDTA	plasma	M	41-45	Caucasian	testis	seminoma	N/A	T2N0M0	I	no
pancancer	A191	RNA006575	testicular germ cell tumor - seminoma	TGCT	7	EDTA	plasma	M	31-35	Caucasian	testis	seminoma	N/A	T2N0M0	I	no
pancancer	A192	RNA006576	testicular germ cell tumor - seminoma	TGCT	8	EDTA	plasma	M	26-30	Caucasian	testis	seminoma	N/A	T2N0M0	I	no
pancancer	A193	RNA006577	thyroid carcinoma	THCA	1	EDTA	plasma	M	66-70	Caucasian	thyroid	papillary carcinoma	N/A	T3N1aM0	IVA	no
pancancer	A194	RNA006578	thyroid carcinoma	THCA	2	EDTA	plasma	F	46-50	Caucasian	thyroid, bone mets	medullary carcinoma	N/A	T3N1bM1	IVC	no
pancancer	A195	RNA006579	thyroid carcinoma	THCA	3	EDTA	plasma	M	51-55	Caucasian	thyroid	papillary carcinoma	N/A	T3N1bM0	IVA	no
pancancer	A196	RNA006580	thyroid carcinoma	THCA	4	EDTA	plasma	F	46-50	Asian	thyroid	papillary carcinoma	N/A	T3N1bM0	IVA	no
pancancer	A197	RNA006581	thyroid carcinoma	THCA	5	EDTA	plasma	F	56-60	Caucasian	thyroid	medullary carcinoma	N/A	T2N1bM0	IVA	no
pancancer	A198	RNA006582	thyroid carcinoma	THCA	6	EDTA	plasma	F	41-45	Caucasian	thyroid	medullary carcinoma	N/A	T1N1bM0	IVA	no
pancancer	A199	RNA006583	thyroid carcinoma	THCA	7	EDTA	plasma	F	56-60	Caucasian	thyroid	medullary carcinoma	N/A	T1N1bM0	IVA	no
pancancer	A200	RNA006584	thyroid carcinoma	THCA	8	EDTA	plasma	F	36-40	Caucasian	thyroid	medullary carcinoma	N/A	T1N1bM0	IVA	no
pancancer	A201	RNA006442	uterine corpus endometrial carcinoma	UCEC	1	EDTA	plasma	F	46-50	Caucasian	uterus, brain mets	endometrial adenocarcinoma	N/A	recurrent	N/A	no
pancancer	A202	RNA006443	uterine corpus endometrial carcinoma	UCEC	2	EDTA	plasma	F	56-60	Caucasian	uterus, brain mets	endometrial adenocarcinoma	N/A	recurrent	N/A	no
pancancer	A203	RNA006444	uterine corpus endometrial carcinoma	UCEC	3	EDTA	plasma	F	61-65	Caucasian	uterus	endometrial adenocarcinoma	G3	T3aN1M0	IIIC1	no
pancancer	A204	RNA006445	uterine corpus endometrial carcinoma	UCEC	4	EDTA	plasma	F	56-60	Caucasian	uterus, brain	endometrial adenocarcinoma	N/A	recurrent	N/A	no
pancancer	A205	RNA006446	uterine corpus endometrial carcinoma	UCEC	5	EDTA	plasma	F	51-55	Caucasian	uterus, brain	endometrial adenocarcinoma	N/A	recurrent	N/A	no
pancancer	A206	RNA006447	uterine corpus endometrial carcinoma	UCEC	6	EDTA	plasma	F	61-65	Caucasian	uterus, lung mets	endometrial adenocarcinoma	N/A	recurrent	N/A	no
pancancer	A207	RNA006448	uterine corpus endometrial carcinoma	UCEC	7	EDTA	plasma	F	66-70	Caucasian	uterus, lung mets	endometrial adenocarcinoma	N/A	recurrent	N/A	no
pancancer	A208	RNA006449	uterine corpus endometrial carcinoma	UCEC	8	EDTA	plasma	F	76-75	Caucasian	uterus, lung mets	endometrial adenocarcinoma	N/A	recurrent	N/A	no
threecancer	A001	RNA019775	no	CONTROL	1	EDTA	plasma	M	46-50	Caucasian	N/A	N/A	N/A	N/A	N/A	no
threecancer	A002	RNA019776	no	CONTROL	2	EDTA	plasma	M	61-60	Caucasian	N/A	N/A	N/A	N/A	N/A	no
threecancer	A003	RNA019777	no	CONTROL	3	EDTA	plasma	F	46-45	Caucasian	N/A	N/A	N/A	N/A	N/A	no	x
threecancer	A004	RNA019778	no	CONTROL	4	EDTA	plasma	F	46-50	Caucasian	N/A	N/A	N/A	N/A	N/A	no
threecancer	A005	RNA019779	no	CONTROL	5	EDTA	plasma	F	56-60	Caucasian	N/A	N/A	N/A	N/A	N/A	no
threecancer	A006	RNA019780	no	CONTROL	6	EDTA	plasma	M	61-65	Caucasian	N/A	N/A	N/A	N/A	N/A	no
threecancer	A007	RNA019781	no	CONTROL	7	EDTA	plasma	M	66-70	Caucasian	N/A	N/A	N/A	N/A	N/A	no
threecancer	A008	RNA019782	no	CONTROL	8	EDTA	plasma	F	51-55	Caucasian	N/A	N/A	N/A	N/A	N/A	no
threecancer	B001	RNA019677	no	CONTROL	9	EDTA	plasma	M	56-60	Caucasian	N/A	N/A	N/A	N/A	N/A	no
threecancer	B002	RNA019678	no	CONTROL	10	EDTA	plasma	M	51-55	Caucasian	N/A	N/A	N/A	N/A	N/A	no	x
threecancer	B003	RNA019679	no	CONTROL	11	EDTA	plasma	F	46-50	Caucasian	N/A	N/A	N/A	N/A	N/A	no
threecancer	B004	RNA019680	no	CONTROL	12	EDTA	plasma	M	56-55	Caucasian	N/A	N/A	N/A	N/A	N/A	no
threecancer	B005	RNA019681	no	CONTROL	13	EDTA	plasma	F	56-60	Caucasian	N/A	N/A	N/A	N/A	N/A	no
threecancer	B006	RNA019682	no	CONTROL	14	EDTA	plasma	F	56-60	Caucasian	N/A	N/A	N/A	N/A	N/A	no
threecancer	B007	RNA019683	no	CONTROL	15	EDTA	plasma	M	46-45	Caucasian	N/A	N/A	N/A	N/A	N/A	no
threecancer	B008	RNA019684	no	CONTROL	16	EDTA	plasma	F	51-55	Caucasian	N/A	N/A	N/A	N/A	N/A	no
threecancer	B009	RNA019685	no	CONTROL	17	EDTA	plasma	F	36-40	Caucasian	N/A	N/A	N/A	N/A	N/A	no
threecancer	B010	RNA019686	no	CONTROL	18	EDTA	plasma	F	66-70	Caucasian	N/A	N/A	N/A	N/A	N/A	no
threecancer	B011	RNA019687	no	CONTROL	19	EDTA	plasma	M	41-45	Caucasian	N/A	N/A	N/A	N/A	N/A	no
threecancer	B012	RNA019688	no	CONTROL	20	EDTA	plasma	F	36-40	Caucasian	N/A	N/A	N/A	N/A	N/A	no
threecancer	B013	RNA019689	no	CONTROL	21	EDTA	plasma	M	41-45	Caucasian	N/A	N/A	N/A	N/A	N/A	no
threecancer	B014	RNA019690	no	CONTROL	22	EDTA	plasma	M	61-60	Caucasian	N/A	N/A	N/A	N/A	N/A	no
threecancer	B015	RNA019691	no	CONTROL	23	EDTA	plasma	M	51-55	Caucasian	N/A	N/A	N/A	N/A	N/A	no
threecancer	B016	RNA019692	no	CONTROL	24	EDTA	plasma	F	56-55	Caucasian	N/A	N/A	N/A	N/A	N/A	no
threecancer	B017	RNA019693	no	CONTROL	25	EDTA	plasma	F	61-65	Caucasian	N/A	N/A	N/A	N/A	N/A	no
threecancer	B018	RNA019694	no	CONTROL	26	EDTA	plasma	F	41-45	Caucasian	N/A	N/A	N/A	N/A	N/A	no
threecancer	B019	RNA019695	no	CONTROL	27	EDTA	plasma	F	61-60	Caucasian	N/A	N/A	N/A	N/A	N/A	no
threecancer	B020	RNA019696	no	CONTROL	28	EDTA	plasma	M	56-60	Caucasian	N/A	N/A	N/A	N/A	N/A	no	x
threecancer	B021	RNA019697	no	CONTROL	29	EDTA	plasma	M	56-60	Caucasian	N/A	N/A	N/A	N/A	N/A	no
threecancer	B022	RNA019698	no	CONTROL	30	EDTA	plasma	M	66-65	Caucasian	N/A	N/A	N/A	N/A	N/A	no
threecancer	B023	RNA019699	ovarian serous adenocarcinoma	OV	9	EDTA	plasma	F	46-50	Caucasian	ovary, lymph nodes mets	serous adenocarcinoma	G3	recurrent	IIIC	no
threecancer	B024	RNA019700	ovarian serous adenocarcinoma	OV	10	EDTA	plasma	F	61-65	Caucasian	ovary	serous papillary adenocarcinoma	G3	T3cN0M0	IIIC	no
threecancer	B025	RNA019701	ovarian serous adenocarcinoma	OV	11	EDTA	plasma	F	56-60	Caucasian	ovary	serous papillary adenocarcinoma	G3	T3cN0M0	IIIC	no	x
threecancer	B026	RNA019702	ovarian serous adenocarcinoma	OV	12	EDTA	plasma	F	36-40	Caucasian	ovary	serous adenocarcinoma	G3	T3cN0M0	IIIC	no
threecancer	B027	RNA019703	ovarian serous adenocarcinoma	OV	13	EDTA	plasma	F	36-40	Caucasian	ovary	serous adenocarcinoma	G3	T3cN0M0	IIIC	no
threecancer	B028	RNA019704	ovarian serous adenocarcinoma	OV	14	EDTA	plasma	F	36-40	Caucasian	ovary, liver mets	serous papillary adenocarcinoma	G1	T3bN1M1	IVB	no
threecancer	B029	RNA019705	ovarian serous adenocarcinoma	OV	15	EDTA	plasma	F	56-55	Caucasian	ovary	serous adenocarcinoma	G3	T3bN0M0	IIIB	no
threecancer	B030	RNA019706	ovarian serous adenocarcinoma	OV	16	EDTA	plasma	F	61-60	Caucasian	ovary, umbilical ring mets	serous adenocarcinoma	G3	T3cN0M0	IIIC	no
threecancer	B031	RNA019707	ovarian serous adenocarcinoma	OV	17	EDTA	plasma	F	61-60	Caucasian	ovary, liver mets	serous adenocarcinoma	G3	T3bN0M1	IVB	no
threecancer	B032	RNA019708	ovarian serous adenocarcinoma	OV	18	EDTA	plasma	F	56-55	Caucasian	ovary, diaphragmal mets	serous adenocarcinoma	G3	T3cN1M1	IVB	no
threecancer	B033	RNA019709	ovarian serous adenocarcinoma	OV	19	EDTA	plasma	F	41-45	Caucasian	ovary	serous papillary cystadenocarcinoma	G3	T3cN0M0	IIIC	no
threecancer	B034	RNA019710	ovarian serous adenocarcinoma	OV	20	EDTA	plasma	F	56-60	Caucasian	ovary, anterior abdominal wall mets	serous adenocarcinoma	G3	T3aN0M1	IVB	no
threecancer	B035	RNA019711	uterine corpus endometrial carcinoma	UCEC	9	EDTA	plasma	F	61-65	Caucasian	uterus	endometrial adenocarcinoma	G3	T3aN0M0	IIIA	no
threecancer	B036	RNA019712	uterine corpus endometrial carcinoma	UCEC	10	EDTA	plasma	F	71-75	Caucasian	uterus	endometrial adenocarcinoma	G1	T3aN0M0	IIIA	no
threecancer	B037	RNA019713	uterine corpus endometrial carcinoma	UCEC	11	EDTA	plasma	F	61-65	Caucasian	uterus, brain mets	endometrial adenocarcinoma	N/A	recurrent	IV	no
threecancer	B038	RNA019714	uterine corpus endometrial carcinoma	UCEC	12	EDTA	plasma	F	56-60	Caucasian	uterus, ovarian mets	endometrial stromal sarcoma	N/A	recurrent	IV	no
threecancer	B039	RNA019715	uterine corpus endometrial carcinoma	UCEC	13	EDTA	plasma	F	66-70	Caucasian	uterus	endometrial adenocarcinoma	G2	T1bN1M0	IIIC1	no
threecancer	B040	RNA019716	uterine corpus endometrial carcinoma	UCEC	14	EDTA	plasma	F	46-50	Caucasian	uterus, brain mets	endometrial adenocarcinoma	N/A	recurrent	IV	no
threecancer	B041	RNA019717	uterine corpus endometrial carcinoma	UCEC	15	EDTA	plasma	F	36-40	Caucasian	uterus, omentum and anterior abdominal wall mets	endometrial adenocarcinoma	G3	T2N0M1	IVB	no
threecancer	B042	RNA019718	uterine corpus endometrial carcinoma	UCEC	16	EDTA	plasma	F	41-45	Caucasian	uterus	endometrial adenocarcinoma	G1	T3bN0M0	IIIB	no
threecancer	B043	RNA019719	uterine corpus endometrial carcinoma	UCEC	17	EDTA	plasma	F	61-65	Caucasian	uterus, lung mets	endometrial adenocarcinoma	G3	recurrent	IV	no
threecancer	B044	RNA019720	uterine corpus endometrial carcinoma	UCEC	18	EDTA	plasma	F	61-65	Caucasian	uterus, omentum mets	endometrial adenocarcinoma	G3	T3bN0M1	IVB	no
threecancer	B045	RNA019721	uterine corpus endometrial carcinoma	UCEC	19	EDTA	plasma	F	71-75	Caucasian	uterus	endometrial adenocarcinoma	N/A	T4N0M0	IVA	no
threecancer	B046	RNA019722	uterine corpus endometrial carcinoma	UCEC	20	EDTA	plasma	F	56-60	Caucasian	uterus	endometrial adenocarcinoma	G2	T3bN0M0	IIIB	no
threecancer	B047	RNA019723	prostate adenocarcinoma	PRAD	9	EDTA	plasma	M	61-65	Caucasian	prostate	adenocarcinoma	8(3+5)	T3bN1M0	IV	no
threecancer	B048	RNA019724	prostate adenocarcinoma	PRAD	10	EDTA	plasma	M	56-60	Caucasian	prostate	adenocarcinoma	7(3+4)	T3bN1M0	IV	no
threecancer	B049	RNA019725	prostate adenocarcinoma	PRAD	11	EDTA	plasma	M	61-65	Caucasian	prostate	adenocarcinoma	8(4+4)	T3bN1M0	IV	no
threecancer	B050	RNA019726	prostate adenocarcinoma	PRAD	12	EDTA	plasma	M	56-55	Caucasian	prostate	adenocarcinoma	8(4+4)	T3bN1M0	IV	no
threecancer	B051	RNA019727	prostate adenocarcinoma	PRAD	13	EDTA	plasma	M	61-65	Caucasian	prostate	adenocarcinoma	8(4+4)	T3bN1M0	IV	no
threecancer	B052	RNA019728	prostate adenocarcinoma	PRAD	14	EDTA	plasma	M	66-70	Caucasian	prostate	adenocarcinoma	8(4+4)	T3aN1M0	IV	no
threecancer	B053	RNA019729	prostate adenocarcinoma	PRAD	15	EDTA	plasma	M	56-60	Caucasian	prostate	adenocarcinoma	7(3+4)	T3bN1M0	IV	no
threecancer	B054	RNA019730	prostate adenocarcinoma	PRAD	16	EDTA	plasma	M	66-70	Caucasian	prostate	adenocarcinoma	8(4+4)	T3aN1M0	IV	no
threecancer	B055	RNA019731	prostate adenocarcinoma	PRAD	17	EDTA	plasma	M	66-65	Caucasian	prostate, lymph nodes mets	adenocarcinoma	N/A	recurrent	IV	no
threecancer	B056	RNA019732	prostate adenocarcinoma	PRAD	18	EDTA	plasma	M	66-70	Caucasian	prostate	adenocarcinoma	7(4+3)	T3aN1M0	IV	no
threecancer	B057	RNA019733	prostate adenocarcinoma	PRAD	19	EDTA	plasma	M	61-60	Caucasian	prostate	adenocarcinoma	6(3+3)	T3bN1M0	IV	no
threecancer	B058	RNA019734	prostate adenocarcinoma	PRAD	20	EDTA	plasma	M	66-65	Caucasian	prostate	adenocarcinoma	9(5+4)	T3bN1M0	IV	no
lymphoma	C001	RNA019987	diffuse large B-cell lymphoma	DLBCL	1	PAXgene	plasma	F	81-80	Caucasian	lymph nodes	DLBCL	N/A	N/A	II	no
lymphoma	C002	RNA019970	diffuse large B-cell lymphoma	DLBCL	2	PAXgene	plasma	F	46-50	Caucasian	lymph nodes	DLBCL	N/A	N/A	III	no
lymphoma	C003	RNA019985	diffuse large B-cell lymphoma	DLBCL	3	PAXgene	plasma	M	41-40	Caucasian	lymph nodes	DLBCL	N/A	N/A	IV	no
lymphoma	C004	RNA019973	diffuse large B-cell lymphoma	DLBCL	4	PAXgene	plasma	F	81-80	Caucasian	lymph nodes	DLBCL	N/A	N/A	IV	no
lymphoma	C005	RNA019986	diffuse large B-cell lymphoma	DLBCL	5	PAXgene	plasma	F	66-70	Caucasian	lymph nodes	DLBCL	N/A	N/A	II	no
lymphoma	C006	RNA020043	diffuse large B-cell lymphoma	DLBCL	6	PAXgene	plasma	F	41-45	Caucasian	lymph nodes	DLBCL	N/A	N/A	IV	no
lymphoma	C007	RNA019976	diffuse large B-cell lymphoma	DLBCL	7	PAXgene	plasma	M	51-55	Caucasian	lymph nodes	DLBCL	N/A	N/A	II	no
lymphoma	C008	RNA019981	diffuse large B-cell lymphoma	DLBCL	8	PAXgene	plasma	F	61-65	Caucasian	lymph nodes	DLBCL	N/A	N/A	II	no
lymphoma	C009	RNA019991	diffuse large B-cell lymphoma	DLBCL	9	PAXgene	plasma	M	61-65	Caucasian	lymph nodes	DLBCL	N/A	N/A	IV	no
lymphoma	C010	RNA019988	diffuse large B-cell lymphoma	DLBCL	10	PAXgene	plasma	F	56-60	Caucasian	lymph nodes	DLBCL	N/A	N/A	IV	no
lymphoma	C011	RNA019982	diffuse large B-cell lymphoma	DLBCL	11	PAXgene	plasma	F	56-60	Caucasian	lymph nodes	DLBCL	N/A	N/A	IV	no
lymphoma	C012	RNA020042	diffuse large B-cell lymphoma	DLBCL	12	PAXgene	plasma	F	56-60	Caucasian	lymph nodes	DLBCL	N/A	N/A	IV	no
lymphoma	C013	RNA020028	diffuse large B-cell lymphoma	DLBCL	13	PAXgene	plasma	M	51-55	Caucasian	lymph nodes	DLBCL	N/A	N/A	III	no
lymphoma	C014	RNA020016	diffuse large B-cell lymphoma	DLBCL	14	PAXgene	plasma	F	81-85	Caucasian	lymph nodes	DLBCL	N/A	N/A	IV	no
lymphoma	C015	RNA020020	diffuse large B-cell lymphoma	DLBCL	15	PAXgene	plasma	M	56-60	Caucasian	lymph nodes	DLBCL	N/A	N/A	II	no
lymphoma	C016	RNA020021	diffuse large B-cell lymphoma	DLBCL	16	PAXgene	plasma	M	71-75	Caucasian	lymph nodes	DLBCL	N/A	N/A	I	no
lymphoma	C017	RNA020145	diffuse large B-cell lymphoma	DLBCL	17	PAXgene	plasma	M	76-75	Caucasian	lymph nodes	DLBCL	N/A	N/A	IV	no
lymphoma	C018	RNA020133	diffuse large B-cell lymphoma	DLBCL	18	PAXgene	plasma	M	81-80	Caucasian	lymph nodes	DLBCL	N/A	N/A	IV	no
lymphoma	C019	RNA020112	diffuse large B-cell lymphoma	DLBCL	19	PAXgene	plasma	M	31-35	Caucasian	lymph nodes	DLBCL	N/A	N/A	IV	no
lymphoma	C020	RNA020164	diffuse large B-cell lymphoma	DLBCL	20	PAXgene	plasma	M	71-75	Caucasian	lymph nodes	DLBCL	N/A	N/A	IV	no
lymphoma	C021	RNA020121	diffuse large B-cell lymphoma	DLBCL	21	PAXgene	plasma	F	26-30	Caucasian	lymph nodes	DLBCL	N/A	N/A	IV	no
lymphoma	C022	RNA020166	diffuse large B-cell lymphoma	DLBCL	22	PAXgene	plasma	F	86-85	Caucasian	lymph nodes	DLBCL	N/A	N/A	IV	no
lymphoma	C023	RNA020139	diffuse large B-cell lymphoma	DLBCL	23	PAXgene	plasma	M	66-70	Caucasian	lymph nodes	DLBCL	N/A	N/A	IV	no
lymphoma	C024	RNA020137	diffuse large B-cell lymphoma	DLBCL	24	PAXgene	plasma	F	61-65	Caucasian	lymph nodes	DLBCL	N/A	N/A	IV	no
lymphoma	C025	RNA020143	diffuse large B-cell lymphoma	DLBCL	25	PAXgene	plasma	F	71-75	Caucasian	lymph nodes	DLBCL	N/A	N/A	III	no
lymphoma	C026	RNA020183	diffuse large B-cell lymphoma	DLBCL	26	PAXgene	plasma	F	76-80	Caucasian	lymph nodes	DLBCL	N/A	N/A	II	no
lymphoma	C027	RNA020184	diffuse large B-cell lymphoma	DLBCL	27	PAXgene	plasma	M	76-80	Caucasian	lymph nodes	DLBCL	N/A	N/A	II	no
lymphoma	C028	RNA020111	diffuse large B-cell lymphoma	DLBCL	28	PAXgene	plasma	F	91-95	Caucasian	lymph nodes	DLBCL	N/A	N/A	I	no
lymphoma	C029	RNA020038	diffuse large B-cell lymphoma	DLBCL	29	PAXgene	plasma	F	66-70	Caucasian	lymph nodes	DLBCL	N/A	N/A	I	no
lymphoma	C030	RNA020125	diffuse large B-cell lymphoma	DLBCL	30	PAXgene	plasma	M	76-80	Caucasian	lymph nodes	DLBCL	N/A	N/A	I	no
lymphoma	C031	RNA020089	primary mediastinal large B-cell lymphoma	PMBCL	1	PAXgene	plasma	M	36-40	Caucasian	lymph nodes	PMBCL	N/A	N/A	IV	no
lymphoma	C032	RNA020118	primary mediastinal large B-cell lymphoma	PMBCL	2	PAXgene	plasma	F	36-40	Caucasian	lymph nodes	PMBCL	N/A	N/A	II	no
lymphoma	C033	RNA020110	primary mediastinal large B-cell lymphoma	PMBCL	3	PAXgene	plasma	F	46-50	Caucasian	lymph nodes	PMBCL	N/A	N/A	I	no
lymphoma	C034	RNA020065	primary mediastinal large B-cell lymphoma	PMBCL	4	PAXgene	plasma	F	31-35	Caucasian	lymph nodes	PMBCL	N/A	N/A	IV	no
lymphoma	C035	RNA020066	primary mediastinal large B-cell lymphoma	PMBCL	5	PAXgene	plasma	M	16-20	Caucasian	lymph nodes	PMBCL	N/A	N/A	II	no
lymphoma	C036	RNA020069	primary mediastinal large B-cell lymphoma	PMBCL	6	PAXgene	plasma	M	71-75	Caucasian	lymph nodes	PMBCL	N/A	N/A	III	no
lymphoma	C037	RNA020083	primary mediastinal large B-cell lymphoma	PMBCL	7	PAXgene	plasma	F	36-40	Caucasian	lymph nodes	PMBCL	N/A	N/A	IV	no
lymphoma	C038	RNA020093	primary mediastinal large B-cell lymphoma	PMBCL	8	PAXgene	plasma	F	21-20	Caucasian	lymph nodes	PMBCL	N/A	N/A	IV	no
lymphoma	C039	RNA020109	primary mediastinal large B-cell lymphoma	PMBCL	9	PAXgene	plasma	M	36-40	Caucasian	lymph nodes	PMBCL	N/A	N/A	II	no
lymphoma	C040	RNA020084	primary mediastinal large B-cell lymphoma	PMBCL	10	PAXgene	plasma	F	36-35	Caucasian	lymph nodes	PMBCL	N/A	N/A	IV	no
lymphoma	C041	RNA020097	primary mediastinal large B-cell lymphoma	PMBCL	11	PAXgene	plasma	M	21-25	Caucasian	lymph nodes	PMBCL	N/A	N/A	IV	no
lymphoma	C042	RNA020101	primary mediastinal large B-cell lymphoma	PMBCL	12	PAXgene	plasma	M	46-50	Caucasian	lymph nodes	PMBCL	N/A	N/A	II	no
lymphoma	C043	RNA020076	primary mediastinal large B-cell lymphoma	PMBCL	13	PAXgene	plasma	M	31-30	Caucasian	lymph nodes	PMBCL	N/A	N/A	IV	no
lymphoma	C044	RNA019992	no	CONTROL	1	PAXgene	plasma	F	81-85	Caucasian	N/A	N/A	N/A	N/A	N/A	no
lymphoma	C045	RNA019993	no	CONTROL	2	PAXgene	plasma	F	46-45	Caucasian	N/A	N/A	N/A	N/A	N/A	no
lymphoma	C046	RNA019994	no	CONTROL	3	PAXgene	plasma	F	51-55	Caucasian	N/A	N/A	N/A	N/A	N/A	no
lymphoma	C047	RNA019996	no	CONTROL	4	PAXgene	plasma	F	66-70	Caucasian	N/A	N/A	N/A	N/A	N/A	no
lymphoma	C048	RNA019997	no	CONTROL	5	PAXgene	plasma	F	71-75	Caucasian	N/A	N/A	N/A	N/A	N/A	no
lymphoma	C049	RNA019998	no	CONTROL	6	PAXgene	plasma	F	86-90	Caucasian	N/A	N/A	N/A	N/A	N/A	no
lymphoma	C050	RNA019999	no	CONTROL	7	PAXgene	plasma	M	91-95	Caucasian	N/A	N/A	N/A	N/A	N/A	no
lymphoma	C051	RNA020000	no	CONTROL	8	PAXgene	plasma	F	66-65	Caucasian	N/A	N/A	N/A	N/A	N/A	no
lymphoma	C052	RNA020001	no	CONTROL	9	PAXgene	plasma	M	86-90	Caucasian	N/A	N/A	N/A	N/A	N/A	no
lymphoma	C053	RNA020002	no	CONTROL	10	PAXgene	plasma	M	76-80	Caucasian	N/A	N/A	N/A	N/A	N/A	no
lymphoma	C054	RNA020005	no	CONTROL	11	PAXgene	plasma	M	56-60	Caucasian	N/A	N/A	N/A	N/A	N/A	no
lymphoma	C055	RNA020006	no	CONTROL	12	PAXgene	plasma	M	76-80	Caucasian	N/A	N/A	N/A	N/A	N/A	no
lymphoma	C056	RNA020007	no	CONTROL	13	PAXgene	plasma	M	66-70	Caucasian	N/A	N/A	N/A	N/A	N/A	no
lymphoma	C057	RNA020008	no	CONTROL	14	PAXgene	plasma	M	51-55	Caucasian	N/A	N/A	N/A	N/A	N/A	no
lymphoma	C058	RNA020009	no	CONTROL	15	PAXgene	plasma	M	61-65	Caucasian	N/A	N/A	N/A	N/A	N/A	no
lymphoma	C059	RNA020011	no	CONTROL	16	PAXgene	plasma	M	46-45	Caucasian	N/A	N/A	N/A	N/A	N/A	no
lymphoma	C060	RNA020029	no	CONTROL	17	PAXgene	plasma	F	31-35	Caucasian	N/A	N/A	N/A	N/A	N/A	no
lymphoma	C061	RNA020030	no	CONTROL	18	PAXgene	plasma	F	36-40	Caucasian	N/A	N/A	N/A	N/A	N/A	no
lymphoma	C062	RNA020032	no	CONTROL	19	PAXgene	plasma	M	21-25	Caucasian	N/A	N/A	N/A	N/A	N/A	no
lymphoma	C063	RNA020033	no	CONTROL	20	PAXgene	plasma	M	31-35	Caucasian	N/A	N/A	N/A	N/A	N/A	no
lymphoma	C064	RNA020035	no	CONTROL	21	PAXgene	plasma	F	21-25	Caucasian	N/A	N/A	N/A	N/A	N/A	no
lymphoma	C065	RNA020036	no	CONTROL	22	PAXgene	plasma	M	36-40	Caucasian	N/A	N/A	N/A	N/A	N/A	no
