## Supplementary Table 3 for "Patient-specific alterations in blood plasma cfRNA profiles enable accurate classification of cancer patients and controls"

Category	Term	Count	%	PValue	Genes	List Total	Pop Hits	Pop Total	Fold Enrichment	Bonferroni	Benjamini	FDR
KEGG_PATHWAY	hsa04064:NF-kappa B signaling pathway	6	23.07692308	4.97E-06	ENSG00000073756, ENSG00000118503, ENSG00000099860, ENSG00000090339, ENSG00000169429, ENSG00000100906	20	100	7104	21.312	6.46E-04	6.46E-04	5.72E-04
KEGG_PATHWAY	hsa04657:IL-17 signaling pathway	5	19.23076923	5.34E-05	ENSG00000073756, ENSG00000118503, ENSG00000170345, ENSG00000169429, ENSG00000100906	20	81	7104	21.92592593	0.006915422	0.00346963	0.003069288
GOTERM_BP_DIRECT	GO:0006954~inflammatory response	7	26.92307692	1.90E-05	ENSG00000073756, ENSG00000118503, ENSG00000144802, ENSG00000121966, ENSG00000170345, ENSG00000197405, ENSG00000169429	26	367	15708	11.52337036	0.009409602	0.005332073	0.005299887
GOTERM_BP_DIRECT	GO:0006915~apoptotic process	8	30.76923077	2.15E-05	ENSG00000144655, ENSG00000173846, ENSG00000118503, ENSG00000121966, ENSG00000215788, ENSG00000099860, ENSG00000197405, ENSG00000100906	26	569	15708	8.494254427	0.010628828	0.005332073	0.005299887
KEGG_PATHWAY	hsa04668:TNF signaling pathway	5	19.23076923	1.70E-04	ENSG00000073756, ENSG00000118503, ENSG00000170345, ENSG00000090339, ENSG00000100906	20	109	7104	16.29357798	0.021884846	0.00737533	0.00652433
GOTERM_BP_DIRECT	GO:0071356~cellular response to tumor necrosis factor	5	19.23076923	5.26E-05	ENSG00000186431, ENSG00000170345, ENSG00000090339, ENSG00000169429, ENSG00000100906	26	132	15708	22.88461538	0.025833926	0.008706746	0.008654191
REACTOME_PATHWAY	R-HSA-6785807~Interleukin-4 and Interleukin-13 signaling	5	19.23076923	5.50E-05	ENSG00000073756, ENSG00000099985, ENSG00000170345, ENSG00000090339, ENSG00000169429	22	101	9828	22.11521152	0.00946702	0.009566837	0.009236946
REACTOME_PATHWAY	R-HSA-168256~Immune System	13	50	1.17E-04	ENSG00000073756, ENSG00000099985, ENSG00000215788, ENSG00000170345, ENSG00000197405, ENSG00000100906, ENSG00000118503, ENSG00000186431, ENSG00000168685, ENSG00000124731, ENSG00000090339, ENSG00000169429, ENSG00000011422	22	1873	9828	3.100616415	0.020071506	0.01019584	0.00984426
REACTOME_PATHWAY	R-HSA-449147~Signaling by Interleukins	7	26.92307692	2.38E-04	ENSG00000073756, ENSG00000099985, ENSG00000168685, ENSG00000170345, ENSG00000090339, ENSG00000169429, ENSG00000100906	22	440	9828	7.107024793	0.040296804	0.013788016	0.013312567
REACTOME_PATHWAY	R-HSA-1280215~Cytokine Signaling in Immune system	8	30.76923077	3.44E-04	ENSG00000073756, ENSG00000099985, ENSG00000168685, ENSG00000215788, ENSG00000170345, ENSG00000090339, ENSG00000169429, ENSG00000100906	22	674	9828	5.302400863	0.057728381	0.014948784	0.014433309
KEGG_PATHWAY	hsa05167:Kaposi sarcoma-associated herpesvirus infection	5	19.23076923	0.001032292	ENSG00000073756, ENSG00000170345, ENSG00000090339, ENSG00000169429, ENSG00000100906	20	175	7104	10.14857143	0.125643613	0.033549477	0.029678383
KEGG_PATHWAY	hsa05200:Pathways in cancer	7	26.92307692	0.001305509	ENSG00000073756, ENSG00000168685, ENSG00000121966, ENSG00000099860, ENSG00000170345, ENSG00000169429, ENSG00000100906	20	490	7104	5.074285714	0.156189227	0.033943226	0.0300267
KEGG_PATHWAY	hsa05417:Lipid and atherosclerosis	5	19.23076923	0.001602917	ENSG00000175197, ENSG00000170345, ENSG00000090339, ENSG00000169429, ENSG00000100906	20	197	7104	9.015228426	0.188236647	0.034729872	0.030722579
REACTOME_PATHWAY	R-HSA-373076~Class A/1 (Rhodopsin-like receptors)	5	19.23076923	0.001843426	ENSG00000121966, ENSG00000182782, ENSG00000197405, ENSG00000169429, ENSG00000255398	22	254	9828	8.793843951	0.273274956	0.059059844	0.057023298
REACTOME_PATHWAY	R-HSA-418594~G alpha (i) signalling events	5	19.23076923	0.002036546	ENSG00000121966, ENSG00000182782, ENSG00000197405, ENSG00000169429, ENSG00000255398	22	261	9828	8.55799373	0.297199189	0.059059844	0.057023298
GOTERM_BP_DIRECT	GO:0006955~immune response	6	23.07692308	5.13E-04	ENSG00000186431, ENSG00000099985, ENSG00000168685, ENSG00000121966, ENSG00000197405, ENSG00000169429	26	431	15708	8.410494378	0.225386376	0.063703187	0.06331866
KEGG_PATHWAY	hsa04060:Cytokine-cytokine receptor interaction	5	19.23076923	0.003502181	ENSG00000099985, ENSG00000168685, ENSG00000121966, ENSG00000215788, ENSG00000169429	20	244	7104	7.278688525	0.366238533	0.065040503	0.05753583
KEGG_PATHWAY	hsa04210:Apoptosis	4	15.38461538	0.004483178	ENSG00000175197, ENSG00000099860, ENSG00000170345, ENSG00000100906	20	128	7104	11.1	0.442405611	0.072851642	0.064445683
GOTERM_BP_DIRECT	GO:0006935~chemotaxis	4	15.38461538	7.43E-04	ENSG00000121966, ENSG00000197405, ENSG00000169429, ENSG00000011422	26	113	15708	21.38597686	0.309321517	0.073840104	0.073394389
REACTOME_PATHWAY	R-HSA-6783783~Interleukin-10 signaling	3	11.53846154	0.00389733	ENSG00000073756, ENSG00000090339, ENSG00000169429	22	44	9828	30.45867769	0.49112627	0.096876487	0.093535919
REACTOME_PATHWAY	R-HSA-500792~GPCR ligand binding	5	19.23076923	0.006274201	ENSG00000121966, ENSG00000182782, ENSG00000197405, ENSG00000169429, ENSG00000255398	22	357	9828	6.256684492	0.66339873	0.12367956	0.119414747
REACTOME_PATHWAY	R-HSA-3296197~Hydroxycarboxylic acid-binding receptors	2	7.692307692	0.006397219	ENSG00000182782, ENSG00000255398	22	3	9828	297.8181818	0.670531309	0.12367956	0.119414747
KEGG_PATHWAY	hsa05202:Transcriptional misregulation in cancer	4	15.38461538	0.011671156	ENSG00000175197, ENSG00000144802, ENSG00000099860, ENSG00000169429	20	181	7104	7.849723757	0.782634231	0.152537319	0.134936859
KEGG_PATHWAY	hsa05169:Epstein-Barr virus infection	4	15.38461538	0.012564485	ENSG00000118503, ENSG00000099860, ENSG00000090339, ENSG00000100906	20	186	7104	7.638709677	0.806742363	0.152537319	0.134936859
KEGG_PATHWAY	hsa05140:Leishmaniasis	3	11.53846154	0.015497217	ENSG00000073756, ENSG00000170345, ENSG00000100906	20	72	7104	14.8	0.868718583	0.152537319	0.134936859
KEGG_PATHWAY	hsa04024:cAMP signaling pathway	4	15.38461538	0.015685031	ENSG00000182782, ENSG00000170345, ENSG00000100906, ENSG00000255398	20	202	7104	7.033663366	0.871934642	0.152537319	0.134936859
KEGG_PATHWAY	hsa05163:Human cytomegalovirus infection	4	15.38461538	0.016742993	ENSG00000073756, ENSG00000121966, ENSG00000169429, ENSG00000100906	20	207	7104	6.863768116	0.88864326	0.152537319	0.134936859
KEGG_PATHWAY	hsa05171:Coronavirus disease - COVID-19	4	15.38461538	0.017177312	ENSG00000170345, ENSG00000197405, ENSG00000169429, ENSG00000100906	20	209	7104	6.798086124	0.894858895	0.152537319	0.134936859
KEGG_PATHWAY	hsa05150:Staphylococcus aureus infection	3	11.53846154	0.01760046	ENSG00000186431, ENSG00000090339, ENSG00000197405	20	77	7104	13.83896104	0.900583249	0.152537319	0.134936859
KEGG_PATHWAY	hsa05323:Rheumatoid arthritis	3	11.53846154	0.021203747	ENSG00000170345, ENSG00000090339, ENSG00000169429	20	85	7104	12.53647059	0.93834068	0.169375643	0.1498323
KEGG_PATHWAY	hsa04620:Toll-like receptor signaling pathway	3	11.53846154	0.022149123	ENSG00000170345, ENSG00000169429, ENSG00000100906	20	87	7104	12.24827586	0.945619666	0.169375643	0.1498323
KEGG_PATHWAY	hsa05222:Small cell lung cancer	3	11.53846154	0.024091977	ENSG00000073756, ENSG00000099860, ENSG00000100906	20	91	7104	11.70989011	0.958009069	0.173997609	0.153920962
KEGG_PATHWAY	hsa05142:Chagas disease	3	11.53846154	0.027133655	ENSG00000170345, ENSG00000169429, ENSG00000100906	20	97	7104	10.98556701	0.972015768	0.185651321	0.164230015
GOTERM_BP_DIRECT	GO:0071222~cellular response to lipopolysaccharide	4	15.38461538	0.002285674	ENSG00000118503, ENSG00000186431, ENSG00000090339, ENSG00000169429	26	167	15708	14.47075081	0.680043001	0.189330026	0.188187189
KEGG_PATHWAY	hsa04625:C-type lectin receptor signaling pathway	3	11.53846154	0.029244176	ENSG00000173846, ENSG00000073756, ENSG00000100906	20	101	7104	10.55049505	0.978899117	0.190087144	0.168154012
GOTERM_MF_DIRECT	GO:0070553~nicotinic acid receptor activity	2	7.692307692	0.003152981	ENSG00000182782, ENSG00000255398	26	2	15846	609.4615385	0.261522275	0.204290487	0.204290487
GOTERM_MF_DIRECT	GO:0038023~signaling receptor activity	4	15.38461538	0.004256052	ENSG00000215788, ENSG00000124731, ENSG00000090339, ENSG00000011422	26	210	15846	11.60879121	0.33598658	0.204290487	0.204290487
REACTOME_PATHWAY	R-HSA-168249~Innate Immune System	7	26.92307692	0.013886411	ENSG00000118503, ENSG00000186431, ENSG00000124731, ENSG00000170345, ENSG00000197405, ENSG00000011422, ENSG00000100906	22	976	9828	3.203986587	0.911005899	0.241623556	0.233291709
KEGG_PATHWAY	hsa05162:Measles	3	11.53846154	0.043210704	ENSG00000118503, ENSG00000170345, ENSG00000100906	20	125	7104	8.5248	0.996792844	0.251350581	0.222348591
KEGG_PATHWAY	hsa04068:FoxO signaling pathway	3	11.53846154	0.043838471	ENSG00000173846, ENSG00000168685, ENSG00000099860	20	126	7104	8.457142857	0.99705514	0.251350581	0.222348591
KEGG_PATHWAY	hsa04936:Alcoholic liver disease	3	11.53846154	0.044469718	ENSG00000197405, ENSG00000169429, ENSG00000100906	20	127	7104	8.390551181	0.997297416	0.251350581	0.222348591
KEGG_PATHWAY	hsa05135:Yersinia infection	3	11.53846154	0.048984158	ENSG00000170345, ENSG00000169429, ENSG00000100906	20	134	7104	7.952238806	0.998539816	0.265330854	0.234715756
GOTERM_BP_DIRECT	GO:0030155~regulation of cell adhesion	3	11.53846154	0.004067802	ENSG00000121966, ENSG00000169429, ENSG00000011422	26	60	15708	30.20769231	0.868650917	0.288813933	0.287070589
KEGG_PATHWAY	hsa04932:Non-alcoholic fatty liver disease	3	11.53846154	0.056403872	ENSG00000175197, ENSG00000170345, ENSG00000169429	20	145	7104	7.348965517	0.999472528	0.288969655	0.255627003
KEGG_PATHWAY	hsa05161:Hepatitis B	3	11.53846154	0.057793931	ENSG00000170345, ENSG00000169429, ENSG00000100906	20	147	7104	7.248979592	0.999564522	0.288969655	0.255627003
KEGG_PATHWAY	hsa05164:Influenza A	3	11.53846154	0.061322242	ENSG00000090339, ENSG00000169429, ENSG00000100906	20	152	7104	7.010526316	0.999732608	0.295255239	0.261187326
KEGG_PATHWAY	hsa04621:NOD-like receptor signaling pathway	3	11.53846154	0.067858181	ENSG00000118503, ENSG00000169429, ENSG00000100906	20	161	7104	6.61863354	0.99989219	0.315055842	0.278703245
REACTOME_PATHWAY	R-HSA-388396~GPCR downstream signalling	5	19.23076923	0.023329515	ENSG00000121966, ENSG00000182782, ENSG00000197405, ENSG00000169429, ENSG00000255398	22	525	9828	4.254545455	0.983157172	0.369030505	0.356305315
KEGG_PATHWAY	hsa04062:Chemokine signaling pathway	3	11.53846154	0.082383265	ENSG00000121966, ENSG00000169429, ENSG00000100906	20	180	7104	5.92	0.999986005	0.369304291	0.326692258
KEGG_PATHWAY	hsa05130:Pathogenic Escherichia coli infection	3	11.53846154	0.086357877	ENSG00000170345, ENSG00000169429, ENSG00000100906	20	185	7104	5.76	0.99999204	0.374217466	0.331038527
GOTERM_BP_DIRECT	GO:0030593~neutrophil chemotaxis	3	11.53846154	0.006123524	ENSG00000124731, ENSG00000197405, ENSG00000169429	26	74	15708	24.49272349	0.953060246	0.380423952	0.37812763
KEGG_PATHWAY	hsa05170:Human immunodeficiency virus 1 infection	3	11.53846154	0.091205466	ENSG00000121966, ENSG00000170345, ENSG00000100906	20	191	7104	5.579057592	0.999996014	0.382474534	0.338342857
GOTERM_BP_DIRECT	GO:0032088~negative regulation of NF-kappaB transcription factor activity	3	11.53846154	0.007470879	ENSG00000175197, ENSG00000118503, ENSG00000100906	26	82	15708	22.10318949	0.976114053	0.394292247	0.391912213
GOTERM_BP_DIRECT	GO:0033031~positive regulation of neutrophil apoptotic process	2	7.692307692	0.007933446	ENSG00000186431, ENSG00000182782	26	5	15708	241.6615385	0.981062501	0.394292247	0.391912213
GOTERM_MF_DIRECT	GO:0004930~G-protein coupled receptor activity	4	15.38461538	0.014192145	ENSG00000121966, ENSG00000182782, ENSG00000197405, ENSG00000255398	26	326	15846	7.478055687	0.746453078	0.454148635	0.454148635
GOTERM_BP_DIRECT	GO:0050729~positive regulation of inflammatory response	3	11.53846154	0.010527589	ENSG00000144802, ENSG00000099985, ENSG00000100906	26	98	15708	18.49450549	0.994859121	0.475655608	0.472784447
REACTOME_PATHWAY	R-HSA-372790~Signaling by GPCR	5	19.23076923	0.033836026	ENSG00000121966, ENSG00000182782, ENSG00000197405, ENSG00000169429, ENSG00000255398	22	589	9828	3.792251891	0.997407043	0.490622381	0.473704367
REACTOME_PATHWAY	R-HSA-375276~Peptide ligand-binding receptors	3	11.53846154	0.040201743	ENSG00000121966, ENSG00000197405, ENSG00000169429	22	150	9828	8.934545455	0.99917371	0.538084865	0.519530214
GOTERM_BP_DIRECT	GO:0002237~response to molecule of bacterial origin	2	7.692307692	0.014236663	ENSG00000118503, ENSG00000169429	26	9	15708	134.2564103	0.99920789	0.589635135	0.58607597
GOTERM_BP_DIRECT	GO:0071456~cellular response to hypoxia	3	11.53846154	0.017745702	ENSG00000073756, ENSG00000170345, ENSG00000090339	26	129	15708	14.05008945	0.999865872	0.672328369	0.668270049
GOTERM_BP_DIRECT	GO:0032495~response to muramyl dipeptide	2	7.692307692	0.018938827	ENSG00000118503, ENSG00000100906	26	12	15708	100.6923077	0.999926776	0.672328369	0.668270049
REACTOME_PATHWAY	R-HSA-380994~ATF4 activates genes in response to endoplasmic reticulum stress	2	7.692307692	0.054163851	ENSG00000175197, ENSG00000169429	22	26	9828	34.36363636	0.999934513	0.673179285	0.649966206
GOTERM_BP_DIRECT	GO:0051926~negative regulation of calcium ion transport	2	7.692307692	0.022061633	ENSG00000073756, ENSG00000090339	26	14	15708	86.30769231	0.999985034	0.673817992	0.66975068
GOTERM_BP_DIRECT	GO:0032496~response to lipopolysaccharide	3	11.53846154	0.022380953	ENSG00000073756, ENSG00000170345, ENSG00000197405	26	146	15708	12.41412013	0.99998728	0.673817992	0.66975068
GOTERM_BP_DIRECT	GO:0042119~neutrophil activation	2	7.692307692	0.026727955	ENSG00000186431, ENSG00000169429	26	17	15708	71.07692308	0.999998618	0.673817992	0.66975068
GOTERM_BP_DIRECT	GO:0007165~signal transduction	6	23.07692308	0.028632495	ENSG00000153234, ENSG00000168685, ENSG00000215788, ENSG00000197405, ENSG00000169429, ENSG00000011422	26	1113	15708	3.256894049	0.999999479	0.673817992	0.66975068
GOTERM_BP_DIRECT	GO:0045944~positive regulation of transcription from RNA polymerase II promoter	6	23.07692308	0.028927033	ENSG00000175197, ENSG00000144655, ENSG00000153234, ENSG00000099985, ENSG00000170345, ENSG00000100906	26	1116	15708	3.248138958	0.999999552	0.673817992	0.66975068
GOTERM_BP_DIRECT	GO:0035994~response to muscle stretch	2	7.692307692	0.029826953	ENSG00000170345, ENSG00000100906	26	19	15708	63.5951417	0.999999718	0.673817992	0.66975068
GOTERM_BP_DIRECT	GO:0071354~cellular response to interleukin-6	2	7.692307692	0.029826953	ENSG00000186431, ENSG00000090339	26	19	15708	63.5951417	0.999999718	0.673817992	0.66975068
GOTERM_BP_DIRECT	GO:0031668~cellular response to extracellular stimulus	2	7.692307692	0.029826953	ENSG00000153234, ENSG00000170345	26	19	15708	63.5951417	0.999999718	0.673817992	0.66975068
GOTERM_BP_DIRECT	GO:0061028~establishment of endothelial barrier	2	7.692307692	0.031372898	ENSG00000179820, ENSG00000090339	26	20	15708	60.41538462	0.999999872	0.677927406	0.673835289
GOTERM_MF_DIRECT	GO:0001228~transcriptional activator activity, RNA polymerase II transcription regulatory region sequence-specific binding	4	15.38461538	0.0296692	ENSG00000175197, ENSG00000144655, ENSG00000153234, ENSG00000170345	26	432	15846	5.643162393	0.944498795	0.712060805	0.712060805
REACTOME_PATHWAY	R-HSA-381042~PERK regulates gene expression	2	7.692307692	0.064254471	ENSG00000175197, ENSG00000169429	22	31	9828	28.82111437	0.99998976	0.745351866	0.719650077
GOTERM_MF_DIRECT	GO:0008134~transcription factor binding	3	11.53846154	0.041114494	ENSG00000175197, ENSG00000170345, ENSG00000100906	26	205	15846	8.918949343	0.982233233	0.789398282	0.789398282
GOTERM_BP_DIRECT	GO:0090023~positive regulation of neutrophil chemotaxis	2	7.692307692	0.039067215	ENSG00000197405, ENSG00000169429	26	25	15708	48.33230769	0.999999998	0.803586506	0.798735883
GOTERM_BP_DIRECT	GO:0007186~G-protein coupled receptor signaling pathway	4	15.38461538	0.04066414	ENSG00000121966, ENSG00000182782, ENSG00000169429, ENSG00000255398	26	485	15708	4.982712133	0.999999999	0.803586506	0.798735883
GOTERM_BP_DIRECT	GO:2000352~negative regulation of endothelial cell apoptotic process	2	7.692307692	0.042128484	ENSG00000118503, ENSG00000090339	26	27	15708	44.75213675	1	0.803586506	0.798735883
GOTERM_BP_DIRECT	GO:1902042~negative regulation of extrinsic apoptotic signaling pathway via death domain receptors	2	7.692307692	0.043655605	ENSG00000118503, ENSG00000090339	26	28	15708	43.15384615	1	0.803586506	0.798735883
GOTERM_BP_DIRECT	GO:0010575~positive regulation of vascular endothelial growth factor production	2	7.692307692	0.046702839	ENSG00000073756, ENSG00000197405	26	30	15708	40.27692308	1	0.828975384	0.823971508
GOTERM_BP_DIRECT	GO:0043392~negative regulation of DNA binding	2	7.692307692	0.04974075	ENSG00000175197, ENSG00000100906	26	32	15708	37.75961538	1	0.85245354	0.847307945
GOTERM_BP_DIRECT	GO:0045907~positive regulation of vasoconstriction	2	7.692307692	0.055788715	ENSG00000073756, ENSG00000090339	26	36	15708	33.56410256	1	0.907928392	0.902447939
GOTERM_BP_DIRECT	GO:0001525~angiogenesis	3	11.53846154	0.056631348	ENSG00000073756, ENSG00000169429, ENSG00000184613	26	243	15708	7.458689459	1	0.907928392	0.902447939
GOTERM_BP_DIRECT	GO:0001975~response to amphetamine	2	7.692307692	0.058798823	ENSG00000153234, ENSG00000090339	26	38	15708	31.79757085	1	0.913219215	0.907706825
GOTERM_BP_DIRECT	GO:0045429~positive regulation of nitric oxide biosynthetic process	2	7.692307692	0.066283843	ENSG00000073756, ENSG00000090339	26	43	15708	28.10017889	1	0.998274849	0.992249045
GOTERM_BP_DIRECT	GO:0042493~response to drug	3	11.53846154	0.071268972	ENSG00000073756, ENSG00000170345, ENSG00000090339	26	277	15708	6.543182449	1	1	0.995967742
GOTERM_BP_DIRECT	GO:0033209~tumor necrosis factor-mediated signaling pathway	2	7.692307692	0.082550264	ENSG00000215788, ENSG00000100906	26	54	15708	22.37606838	1	1	0.995967742
GOTERM_BP_DIRECT	GO:0014823~response to activity	2	7.692307692	0.082550264	ENSG00000121966, ENSG00000170345	26	54	15708	22.37606838	1	1	0.995967742
GOTERM_BP_DIRECT	GO:0051726~regulation of cell cycle	3	11.53846154	0.086529579	ENSG00000175197, ENSG00000099860, ENSG00000169429	26	310	15708	5.846650124	1	1	0.995967742
