## Supplementary Table 6 for "Patient-specific alterations in blood plasma cfRNA profiles enable accurate classification of cancer patients and controls"

cohort	comparison	median BTG set	range BTG set	mean AUC	ci AUC	mean AUC female	ci AUC female	mean AUC male	ci AUC male
three-cancer	three cancers vs CONTROL	96.5	43 - 549	0.8786	0.8467 - 0.9106	0.8535	0.8061 - 0.9009	0.9428	0.9103 - 0.9753
three-cancer	OV vs CONTROL	63	17 - 271	0.9014	0.8575 - 0.9453	0.9014	0.8575 - 0.9453
three-cancer	PRAD vs CONTROL	27	6 - 82	0.9639	0.9377 - 0.9901			0.9639	0.9377 - 0.9901
threecancer	UCEC vs CONTROL	6	2 - 16	0.5861	0.546 - 0.6263	0.5861	0.546 - 0.6263
lymphoma	DLBCL vs CONTROL	92	21 - 220	0.7647	0.7226 - 0.8067	0.6827	0.6058 - 0.7597	0.8532	0.8019 - 0.9045
lymphoma	PMBCL vs CONTROL	449.5	87 - 677	0.9512	0.9319 - 0.9705	0.9476	0.9097 - 0.9854	0.9842	0.9681 - 1.0002
lymphoma	lymphoma vs CONTROL	186.5	64 - 326	0.8656	0.8359 - 0.8952	0.8177	0.7614 - 0.8741	0.9288	0.8953 - 0.9624
bladder cancer	bladder cancer vs CONTROL	14	2 - 93	0.8292	0.7747 - 0.8837	0.7857	0.6628 - 0.9087	0.8487	0.7695 - 0.928
